# Detection and characterization of Hepatitis B virus double-stranded linear DNA-derived covalently closed circular DNA in chronic hepatitis B patients

**DOI:** 10.1101/2025.01.20.25320854

**Authors:** Hsin-Ni Liu, Elena Kim, Zhili Wang, ThiThuyTu Nguyen, Fwu-Shan Shieh, Yuanjie Liu, Marc G. Ghany, Raymond T. Chung, Richard K. Sterling, Selena Y Lin, Haitao Guo, Daryl T-Y Lau, Ying-Hsiu Su

**Author notes:** Corresponding author: Ying-Hsiu Su, The Baruch S. Blumberg Research Institute, 3805 Old Easton Rd, Doylestown, PA, 18902. Authors with equal contributions (Haitao Guo, Daryl T-Y Lau, Ying-Hsiu Su). **Conflict of interest**: SL, ZW, and YS: Shareholder of JBS Science Inc. SL, FS, and ZW are employees of JBS Science, Inc at the time of the study. All other authors declare no competing interests. **Authors contributions**: YS, DL, and HG conceived the study. HL, EK, TN, and YL performed the experiments. HL, YS, SL, FS, YL, and ZW analyzed the data. MG, RC, RS, HG, and DL provided the clinical specimens and support for clinical analysis. HL, YS, DL, and HG wrote the manuscript. All authors have reviewed the manuscript.

## Abstract

**Background and Aims:** Hepatitis B virus (HBV) generates a double-stranded linear DNA (dslDNA) byproduct during replication. This dslDNA can undergo intermolecular and intramolecular nonhomologous end-joining (NHEJ) recombination, resulting in viral integration and dslDNA derived covalently closed circular DNAs (dsl-cccDNAs), respectively. The insertions and deletions (INDELs) at the end-joining site around the direct repeat (DR) 1 motif have been used to differentiate dsl-cccDNA from the authentic cccDNA. The frequency and characteristics of dsl-cccDNA in chronic hepatitis B (CHB) patients remain unclear.

**Methods:** HBV-targeted next-generation sequencing (NGS) was used to identify 32 dsl-cccDNA positive candidates, 22 HBeAg(+) and 10 HBeAg(-), from 56 liver biopsies of antiviral treatment-naive CHB patients for dsl-cccDNA confirmation and characterization by cccDNA-PCR NGS. INDELs within the DR2-1 region (nt 1600–1840) of the cccDNA were analyzed.

**Results:** Various clonally expanded, heterogenous ∼22-nt deletions in the X-gene were detected in all 32 samples, which are likely quasi-species from the authentic cccDNA. We, therefore, defined dsl-cccDNA only by the presence of INDELs clustered at the DR1 surrounding region (nt 1800–1840). The percentage of dsl-cccDNA in total cccDNA was higher among HBeAg(+) compared to HBeAg(-) samples [11.32 (3.24–26.94)% *vs.* 7.72 (2.16–28.23)%, p=0.01]. The diversity of dsl-cccDNA species correlated with cccDNA levels (log-transformed; r=0.82, p<0.001), HBeAg(+) CHB (p<0.001), and serum HBV DNA (p<0.001).

**Conclusions:** dsl-cccDNA is more prevalent and heterogenous among the HBeAg(+) CHB subjects, which is likely due to the active viral cccDNA transcription and reverse transcription at the HBeAg(+) phase. The existence of replication-defective dsl-cccDNA may facilitate immune evasion and HBV integration, and complicate HBV pathogenesis. The potential impact of dsl-cccDNA in HBV therapeutic response deserves further assessment.
