## Supplemental Table 2, 3 for "Detection and characterization of Hepatitis B virus double-stranded linear DNA-derived covalently closed circular DNA in chronic hepatitis B patients"

### Sheet: Supplemental Table 2
	Supplemental Table 2. Summary				HBV-targeted NGS (nt 1458–1982)					PSAD cccDNA-PCR NGS (nt 1553–1949)
#	MS ID	HBeAg status	HBV viral load	cccDNA per 1M cells	targets (5' position at nt 1458–1840)	nt 1600–1840 INDEL reads (% target reads)	WT reads (% target reads)	dsl-cccDNA candidates (>5 different DELs each with <5 SRs in nt 1600–1840)	Selected for PSAD cccDNA-PCR NGS study	PCR target reads	on-target rates (%)	nt 1600–1840 INDEL reads (% target reads)	WT reads (% target reads)	nt 1600–1840 deletion counts	nt 1600–1840 insertion counts	nt 1600–1840 concordant INDEL reads (% target reads)	nt 1600–1840 concordant deletion counts	nt 1600–1840 concordant insertion counts	nt 1800–1840 INDEL reads (% target reads)	WT reads (% target reads)	nt 1800–1840 concordant INDEL reads (% target reads)	nt 1800–1840 INDEL diversity (Shannon's index)
38	1	Positive	>=6 log IU/mL	70646.5	22903	729 (3.2%)	22,174 (96.8%)	YES	positive	779582	0.766589	297,873 (38.2%)	481,709 (61.8%)	33158	256184	105,521 (13.5%)	5526	99878	210,002 (26.9%)	569,580 (73.1%)	105,044 (13.5%)	3.69752
4	2	Positive	>=6 log IU/mL	545888	33376	732 (2.2%)	32,644 (97.8%)	YES	positive	633472	0.742329	84,819 (13.4%)	548,653 (86.6%)	8273	80175	44,105 (7%)	1245	42841	70,329 (11.1%)	563,143 (88.9%)	43,862 (6.9%)	3.93442
47	3	Positive	<6 log IU/mL	3532.43	7327	192 (2.6%)	7,135 (97.4%)	YES	positive	914147	0.819563	181,783 (19.9%)	732,364 (80.1%)	52101	132767	34,952 (3.8%)	3297	31655	69,156 (7.6%)	844,991 (92.4%)	31,656 (3.5%)	2.6531
42	4	Positive	>=6 log IU/mL	107859	15600	428 (2.7%)	15,172 (97.3%)	YES	positive	1341003	0.893102	328,667 (24.5%)	1,012,336 (75.5%)	75731	248328	172,178 (12.8%)	9470	162708	264,418 (19.7%)	1,076,585 (80.3%)	169,496 (12.6%)	4.17564
32	5	Positive	>=6 log IU/mL	485768	39710	5,678 (14.3%)	34,032 (85.7%)	YES	positive	1783901	0.869509	1,403,969 (78.7%)	379,932 (21.3%)	1429335	494337	949,210 (53.2%)	951643	80436	136,492 (7.7%)	1,647,409 (92.3%)	85,434 (4.8%)	5.19719
26	6	Positive	>=6 log IU/mL	90492.9	9716	139 (1.4%)	9,577 (98.6%)	YES
13	7	Positive	>=6 log IU/mL	186156	33280	3,751 (11.3%)	29,529 (88.7%)	YES	positive	1530242	0.843072	727,126 (47.5%)	803,116 (52.5%)	1128541	641294	504,520 (33%)	876257	451560	152,044 (9.9%)	1,378,198 (90.1%)	34,810 (2.3%)	4.32991
50	8	Positive	>=6 log IU/mL	72290	50006	1,391 (2.8%)	48,615 (97.2%)	YES	positive	938453	0.863957	165,113 (17.6%)	773,340 (82.4%)	23536	149788	78,804 (8.4%)	6209	72640	115,049 (12.3%)	823,404 (87.7%)	72,033 (7.7%)	3.79125
27	9	Positive	>=6 log IU/mL	78588.7	15889	574 (3.6%)	15,315 (96.4%)	YES	positive	2209611	0.848038	321,322 (14.5%)	1,888,289 (85.5%)	84672	260389	180,206 (8.2%)	31303	149535	245,348 (11.1%)	1,964,263 (88.9%)	167,171 (7.6%)	3.34365
8	10	Positive	>=6 log IU/mL	38527.1	3586	60 (1.7%)	3,526 (98.3%)	YES
9	11	Positive	>=6 log IU/mL	174411	22623	1,284 (5.7%)	21,339 (94.3%)	YES	positive	540271	0.813438	87,005 (16.1%)	453,266 (83.9%)	26805	63195	43,419 (8%)	14133	29721	58,235 (10.8%)	482,036 (89.2%)	30,023 (5.6%)	4.06421
29	12	Positive	>=6 log IU/mL	75331.5	14841	462 (3.1%)	14,379 (96.9%)	YES	positive	883634	0.785374	237,462 (26.9%)	646,172 (73.1%)	82195	187350	80,266 (9.1%)	6269	73996	131,081 (14.8%)	752,553 (85.2%)	80,041 (9.1%)	3.56731
46	13	Positive	>=6 log IU/mL	53511.6	13648	341 (2.5%)	13,307 (97.5%)	YES	positive	806395	0.848099	190,506 (23.6%)	615,889 (76.4%)	45566	161033	80,384 (10%)	8049	72336	133,997 (16.6%)	672,398 (83.4%)	80,045 (9.9%)	3.56179
10	14	Positive	>=6 log IU/mL	254640	25415	773 (3%)	24,642 (97%)	YES	positive	1614148	0.844521	246,869 (15.3%)	1,367,279 (84.7%)	46879	211988	86,741 (5.4%)	15737	70975	140,956 (8.7%)	1,473,192 (91.3%)	80,128 (5%)	4.11375
14	15	Positive	>=6 log IU/mL	106375	20135	476 (2.4%)	19,659 (97.6%)	YES	positive	2139685	0.750204	233,655 (10.9%)	1,906,030 (89.1%)	78997	175854	109,688 (5.1%)	28946	80781	133,001 (6.2%)	2,006,684 (93.8%)	85,917 (4%)	3.66293
2	16	Positive	>=6 log IU/mL	86000	17663	1,863 (10.5%)	15,800 (89.5%)	YES	positive	1299160	0.899973	549,133 (42.3%)	750,027 (57.7%)	885566	80204	108,273 (8.3%)	95039	23036	73,956 (5.7%)	1,225,204 (94.3%)	32,014 (2.5%)	4.09639
1	17	Positive	>=6 log IU/mL	6134	8501	386 (4.5%)	8,115 (95.5%)	YES	positive	1435852	0.823419	1,087,778 (75.8%)	348,074 (24.2%)	709464	1030719	62,407 (4.3%)	55179	7267	47,365 (3.3%)	1,388,487 (96.7%)	12,043 (0.8%)	3.83936
40	18	Positive	>=6 log IU/mL	194926	48603	4,467 (9.2%)	44,136 (90.8%)	YES	positive	867224	0.747442	660,289 (76.1%)	206,935 (23.9%)	279758	648124	28,578 (3.3%)	24046	5603	28,132 (3.2%)	839,092 (96.8%)	10,321 (1.2%)	3.32544
30	19	Positive	>=6 log IU/mL	152750	37572	1,181 (3.1%)	36,391 (96.9%)	YES	positive	1418147	0.836294	264,205 (18.6%)	1,153,942 (81.4%)	99926	164948	131,843 (9.3%)	29868	102090	177,957 (12.5%)	1,240,190 (87.5%)	118,907 (8.4%)	4.33114
55	20	Positive	>=6 log IU/mL	52472.3	18661	610 (3.3%)	18,051 (96.7%)	YES	positive	730935	0.832161	177,740 (24.3%)	553,195 (75.7%)	19742	143151	71,523 (9.8%)	4098	67369	132,462 (18.1%)	598,473 (81.9%)	70,715 (9.7%)	3.83721
21	21	Positive	>=6 log IU/mL	396895	20685	651 (3.1%)	20,034 (96.9%)	YES	positive	888918	0.833887	123,816 (13.9%)	765,102 (86.1%)	19958	106914	68,279 (7.7%)	7141	62192	94,231 (10.6%)	794,687 (89.4%)	63,121 (7.1%)	3.63028
3	22	Positive	>=6 log IU/mL	91923	18368	600 (3.3%)	17,768 (96.7%)	YES	positive	875227	0.737078	171,866 (19.6%)	703,361 (80.4%)	31307	164980	71,976 (8.2%)	10977	86847	130,588 (14.9%)	744,639 (85.1%)	70,280 (8%)	3.54243
17	23	Positive	<6 log IU/mL	108288	8931	179 (2%)	8,752 (98%)	YES	positive	1236059	0.787819	138,260 (11.2%)	1,097,799 (88.8%)	64829	84934	37,299 (3%)	3274	33746	85,552 (6.9%)	1,150,507 (93.1%)	35,964 (2.9%)	3.90154
51	24	Positive	>=6 log IU/mL	103303	35903	982 (2.7%)	34,921 (97.3%)	YES	positive	937703	0.859047	196,382 (20.9%)	741,321 (79.1%)	33619	170186	57,508 (6.1%)	6380	50921	95,949 (10.2%)	841,754 (89.8%)	55,125 (5.9%)	3.50574
49	25	Negative	<6 log IU/mL	3607.66	1381	43 (3.1%)	1,338 (96.9%)	YES
25	26	Negative	>=6 log IU/mL	43363.6	9028	238 (2.6%)	8,790 (97.4%)	YES	positive	2119695	0.893373	173,529 (8.2%)	1,946,166 (91.8%)	74712	128473	45,345 (2.1%)	14448	31326	79,743 (3.8%)	2,039,952 (96.2%)	21,032 (1%)	3.55544
18	27	Negative	<6 log IU/mL	6498.74	109	0 (0%)	109 (100%)	NO
48	28	Negative	<6 log IU/mL	1389.78	2034	52 (2.6%)	1,982 (97.4%)	YES
16	29	Negative	>=6 log IU/mL	16639.1	4651	339 (7.3%)	4,312 (92.7%)	YES
43	30	Negative	<6 log IU/mL	1727.46	2684	80 (3%)	2,604 (97%)	YES	positive	829730	0.935759	330,289 (39.8%)	499,441 (60.2%)	112885	238293	188,867 (22.8%)	2093	187938	234,258 (28.2%)	595,472 (71.8%)	186,768 (22.5%)	0.87557
39	31	Negative	<6 log IU/mL	20873.7	2594	51 (2%)	2,543 (98%)	YES
45	32	Negative	>=6 log IU/mL	144908	13001	338 (2.6%)	12,663 (97.4%)	YES	positive	1156134	0.879774	159,540 (13.8%)	996,594 (86.2%)	66064	99644	57,422 (5%)	4313	53109	107,844 (9.3%)	1,048,290 (90.7%)	56,399 (4.9%)	4.18219
56	33	Negative	<6 log IU/mL	2465.44	5190	47 (0.9%)	5,143 (99.1%)	YES
7	34	Negative	<6 log IU/mL	BLOD	118	2 (1.7%)	116 (98.3%)	NO
12	35 (neg)	Negative	>=6 log IU/mL	6095.24	12415	119 (1%)	12,296 (99%)	YES	PCR negative
35	36	Negative	>=6 log IU/mL	5637.47	6557	158 (2.4%)	6,399 (97.6%)	YES
11	37 (neg)	Negative	<6 log IU/mL	8583.1	2335	220 (9.4%)	2,115 (90.6%)	YES	PCR negative
34	38	Negative	<6 log IU/mL	9558.92	6490	47 (0.7%)	6,443 (99.3%)	YES
54	39	Negative	<6 log IU/mL	18528.2	4131	83 (2%)	4,048 (98%)	YES	positive	1331053	0.853602	220,548 (16.6%)	1,110,505 (83.4%)	31605	185323	59,496 (4.5%)	2919	56577	108,451 (8.1%)	1,222,602 (91.9%)	54,354 (4.1%)	3.00169
15	40	Negative	<6 log IU/mL	17913	2159	292 (13.5%)	1,867 (86.5%)	YES	positive	2201951	0.853618	131,762 (6%)	2,070,189 (94%)	98694	42423	15,119 (0.7%)	6955	8164	47,571 (2.2%)	2,154,380 (97.8%)	14,911 (0.7%)	2.91548
5	41	Negative	<6 log IU/mL	3440	5420	119 (2.2%)	5,301 (97.8%)	YES	positive	2942429	0.883294	301,531 (10.2%)	2,640,898 (89.8%)	130770	172299	42,518 (1.4%)	3530	41066	180,403 (6.1%)	2,762,026 (93.9%)	42,056 (1.4%)	2.43213
36	42	Negative	<6 log IU/mL	13812.8	5182	43 (0.8%)	5,139 (99.2%)	YES	positive	1803720	0.72199	369,658 (20.5%)	1,434,062 (79.5%)	120081	245002	13,899 (0.8%)	2176	11723	108,261 (6%)	1,695,459 (94%)	13,620 (0.8%)	2.77782
53	43	Negative	<6 log IU/mL	723.015	4777	26 (0.5%)	4,751 (99.5%)	YES
23	44	Negative	<6 log IU/mL	82360.6	3939	49 (1.2%)	3,890 (98.8%)	YES
22	45	Negative	<6 log IU/mL	129876	907	7 (0.8%)	900 (99.2%)	YES
44	46 (neg)	Negative	<6 log IU/mL	3766.44	1617	8 (0.5%)	1,609 (99.5%)	NO	negative	2622870	0.876896	477,150 (18.2%)	2,145,720 (81.8%)	345817	201414	1,582 (0.1%)	1	1581	138,158 (5.3%)	2,484,712 (94.7%)	1,581 (0.1%)	1.93382
28	47	Negative	<6 log IU/mL	1824.2	214	0 (0%)	214 (100%)	NO
41	48	Negative	<6 log IU/mL	3995.68	4695	55 (1.2%)	4,640 (98.8%)	YES
31	49	Negative	<6 log IU/mL	3728.71	2148	110 (5.1%)	2,038 (94.9%)	YES	positive	4595732	0.885406	740,407 (16.1%)	3,855,325 (83.9%)	528926	338233	75,026 (1.6%)	178	74848	257,496 (5.6%)	4,338,236 (94.4%)	74,852 (1.6%)	1.49758
37	50	Negative	<6 log IU/mL	2981.99	3934	41 (1%)	3,893 (99%)	YES
20	51	Negative	<6 log IU/mL	7666.21	1863	42 (2.3%)	1,821 (97.7%)	YES
19	52	Negative	<6 log IU/mL	173123	3733	37 (1%)	3,696 (99%)	YES
24	53 (neg)	Negative	<6 log IU/mL	7474.24	465	12 (2.6%)	453 (97.4%)	NO	negative	2475156	0.836141	238,748 (9.6%)	2,236,408 (90.4%)	239612	21214	16 (0%)	6	10	62,835 (2.5%)	2,412,321 (97.5%)	14 (0%)	0.788813
33	54	Negative	<6 log IU/mL	995.16	3546	10 (0.3%)	3,536 (99.7%)	YES
6	55	Negative	<6 log IU/mL	BLOD	343	2 (0.6%)	341 (99.4%)	NO
52	56	Negative	>=6 log IU/mL	3430.06	4874	520 (10.7%)	4,354 (89.3%)	YES

### Sheet: Supplemental Table 3
Supplemental Table 3. Confirming nt 1755–1776 deletion with BLAST						Similarity assessment of the 100 most matched genome hits with wild-type (WT) or deleted (DEL) sequences:
Forward primer (nt 1680–1696): 5’-ATGTCAACGACCGACCT-3’						Identity	WT	DEL
Reverse primer (nt 1798–1779): 5’-ACCAATTTATGCCTACAGCC-3’						1	0.01	0
Target length of wild-type (WT): 119 bp (nt 1680–1798)						0.99	0.05	0
Target length with nt 1755–1776 deletion (DEL): 97 bp (nt 1680–1798)						0.95	0.94	0.52
						0.9	0	0.26
Use GQ377617.1-C2-2 to BLAST						0.85	0	0.22
NCBI BLAST hit results: (top 100 complete genomes with 100% query coverage)						0.8	0	0
WT										DEL
Description	Scientific Name	Max Score	Total Score	Query Cover	E value	Per. ident	Acc. Len	Accession		Description	Scientific Name	Max Score	Total Score	Query Cover	E value	Per. ident	Acc. Len	Accession
Hepatitis B virus isolate J193, complete genome	Hepatitis B virus	215	215	1	9e-56	100	3215	GQ377617.1		Hepatitis B virus strain 593.14, complete genome	Hepatitis B virus	168	168	1	3e-41	97.98	3177	KR013989.1
Hepatitis B virus isolate J232, complete genome	Hepatitis B virus	211	211	1	4e-54	99.16	3215	GQ377628.1		Hepatitis B virus strain 593.1, complete genome	Hepatitis B virus	168	168	1	3e-41	97.98	3178	KR013987.1
Hepatitis B virus isolate J192, complete genome	Hepatitis B virus	211	211	1	4e-54	99.16	3215	GQ377616.1		Hepatitis B virus strain 544.14a, complete genome	Hepatitis B virus	166	166	1	1e-40	97	3196	KR013962.1
Hepatitis B virus isolate J179, complete genome	Hepatitis B virus	211	211	1	4e-54	99.16	3215	GQ377611.1		Hepatitis B virus isolate 259, complete genome	Hepatitis B virus	166	166	1	1e-40	97	3181	JQ040140.1
Hepatitis B virus isolate J169, complete genome	Hepatitis B virus	211	211	1	4e-54	99.16	3215	GQ377605.1		Hepatitis B virus isolate CFQ-111, complete genome	Hepatitis B virus	163	163	1	4e-40	96.97	3195	KY470924.1
Hepatitis B virus isolate I217, complete genome	Hepatitis B virus	211	211	1	4e-54	99.16	3215	FJ562323.1		Hepatitis B virus strain 1368.5, complete genome	Hepatitis B virus	163	163	1	4e-40	96.97	3177	KR014054.1
Hepatitis B virus isolate QH325, complete genome	Hepatitis B virus	206	206	1	5e-53	98.32	3215	MN683582.1		Hepatitis B virus strain 1368.48, complete genome	Hepatitis B virus	163	163	1	4e-40	96.97	3177	KR014053.1
Hepatitis B virus isolate QH396, complete genome	Hepatitis B virus	206	206	1	5e-53	98.32	3215	MN683572.1		Hepatitis B virus strain 1368.46, complete genome	Hepatitis B virus	163	163	1	4e-40	96.97	3179	KR014052.1
Hepatitis B virus isolate HBV_occult_VNovg39, complete genome	Hepatitis B virus	206	206	1	5e-53	98.32	3182	MK598655.1		Hepatitis B virus strain 1368.44, complete genome	Hepatitis B virus	163	163	1	4e-40	96.97	3177	KR014050.1
Hepatitis B virus isolate OHBV-HIV165, complete genome	Hepatitis B virus	206	206	1	5e-53	98.32	3182	MF618349.1		Hepatitis B virus strain 1368.32, complete genome	Hepatitis B virus	163	163	1	4e-40	96.97	1933	KR014047.1
Hepatitis B virus genotype C DNA, complete genome, isolate: C3_mo	hepatitis B virus genotype C	206	206	1	5e-53	98.32	3215	LC155820.1		Hepatitis B virus strain 593.8, complete genome	Hepatitis B virus	163	163	1	4e-40	96.97	3177	KR013992.1
Hepatitis B virus isolate PID:1024, complete genome	Hepatitis B virus	206	206	1	5e-53	98.32	3215	KX765839.1		Hepatitis B virus strain 593.4, complete genome	Hepatitis B virus	163	163	1	4e-40	96.97	3177	KR013991.1
Hepatitis B virus isolate VN02A0764, complete genome	Hepatitis B virus	206	206	1	5e-53	98.32	3215	MF674475.1		Hepatitis B virus strain 593.3, complete genome	Hepatitis B virus	163	163	1	4e-40	96.97	3177	KR013990.1
Hepatitis B virus isolate HBVFL0120, complete genome	Hepatitis B virus	206	206	1	5e-53	98.32	3182	KX196235.1		Hepatitis B virus strain 593.12, complete genome	Hepatitis B virus	163	163	1	4e-40	96.97	3177	KR013988.1
Hepatitis B virus isolate HBVFL0109, complete genome	Hepatitis B virus	206	206	1	5e-53	98.32	3182	KX196224.1		Hepatitis B virus strain 551.5, complete genome	Hepatitis B virus	163	163	1	4e-40	96.97	3196	KR013978.1
Hepatitis B virus isolate 23-H12, complete genome	Hepatitis B virus	206	206	1	5e-53	98.32	3215	KY470892.1		Hepatitis B virus isolate HBV-9N, complete genome	Hepatitis B virus	163	163	1	4e-40	96.97	3186	EU564821.1
Hepatitis B virus isolate 23-H07, complete genome	Hepatitis B virus	206	206	1	5e-53	98.32	3215	KY470890.1		Hepatitis B virus isolate HBV-9T, complete genome	Hepatitis B virus	163	163	1	4e-40	96.97	3200	EU564820.1
Hepatitis B virus isolate 23-H03, complete genome	Hepatitis B virus	206	206	1	5e-53	98.32	3215	KY470889.1		Hepatitis B virus isolate S2.1, complete genome	Hepatitis B virus	163	163	1	4e-40	96.97	3191	EU916207.1
Hepatitis B virus isolate 23-G06, complete genome	Hepatitis B virus	206	206	1	5e-53	98.32	3215	KY470885.1		Hepatitis B virus isolate C185-2, complete genome	Hepatitis B virus	161	161	1	1e-39	96	3206	FJ899780.1
Hepatitis B virus isolate 23-5, complete genome	Hepatitis B virus	206	206	1	5e-53	98.32	3215	KY470882.1		Hepatitis B virus isolate C25-2, complete genome	Hepatitis B virus	161	161	1	1e-39	96	3088	FJ899766.1
Hepatitis B virus isolate 23-3, complete genome	Hepatitis B virus	206	206	1	5e-53	98.32	3215	KY470881.1		Hepatitis B virus isolate HBV040030, complete genome	Hepatitis B virus	160	160	1	5e-39	96.94	3194	MF674399.1
Hepatitis B virus isolate 23-23, complete genome	Hepatitis B virus	206	206	1	5e-53	98.32	3215	KY470880.1		Hepatitis B virus isolate 082_WA_Man, complete genome	Hepatitis B virus	160	160	1	5e-39	95.96	3111	KU679938.1
Hepatitis B virus isolate 23-21, complete genome	Hepatitis B virus	206	206	1	5e-53	98.32	3215	KY470879.1		Hepatitis B virus strain 468.7, complete genome	Hepatitis B virus	160	160	1	5e-39	96.94	3194	KR013935.1
Hepatitis B virus isolate 23-2, complete genome	Hepatitis B virus	206	206	1	5e-53	98.32	3215	KY470878.1		Hepatitis B virus isolate SSC132, complete genome	Hepatitis B virus	159	159	1	5e-39	95.05	3182	KJ598701.1
Hepatitis B virus isolate 23-19, complete genome	Hepatitis B virus	206	206	1	5e-53	98.32	3215	KY470877.1		Hepatitis B virus isolate SSC123, complete genome	Hepatitis B virus	159	159	1	5e-39	95.05	3182	KJ598697.1
Hepatitis B virus isolate 23-15, complete genome	Hepatitis B virus	206	206	1	5e-53	98.32	3215	KY470876.1		Hepatitis B virus isolate SSC121, complete genome	Hepatitis B virus	159	159	1	5e-39	95.05	3182	KJ598696.1
Hepatitis B virus isolate 23-13, complete genome	Hepatitis B virus	206	206	1	5e-53	98.32	3215	KY470875.1		Hepatitis B virus isolate SSC116, complete genome	Hepatitis B virus	159	159	1	5e-39	95.05	3182	KJ598695.1
Hepatitis B virus isolate 23-12, complete genome	Hepatitis B virus	206	206	1	5e-53	98.32	3215	KY470874.1		Hepatitis B virus isolate SSC19, complete genome	Hepatitis B virus	159	159	1	5e-39	95.05	3182	KJ598691.1
Hepatitis B virus isolate 23-1, complete genome	Hepatitis B virus	206	206	1	5e-53	98.32	3215	KY470873.1		Hepatitis B virus isolate SSC18, complete genome	Hepatitis B virus	159	159	1	5e-39	95.05	3182	KJ598690.1
Hepatitis B virus genotype C DNA, complete genome, strain: C-B1_TK	hepatitis B virus genotype C	206	206	1	5e-53	98.32	3215	LC170475.1		Hepatitis B virus isolate SSC110, complete genome	Hepatitis B virus	159	159	1	5e-39	95.05	3182	KJ598688.1
Hepatitis B virus isolate 125_WA_War, complete genome	Hepatitis B virus	206	206	1	5e-53	98.32	3215	KU679958.1		Hepatitis B virus isolate AIDS34, complete genome	Hepatitis B virus	159	159	1	5e-39	95.05	2993	JQ801487.1
Hepatitis B virus isolate 23329, complete genome	Hepatitis B virus	206	206	1	5e-53	98.32	3215	KT284757.1		Hepatitis B virus isolate S624-3, complete genome	Hepatitis B virus	159	159	1	5e-39	95.05	3142	EU589346.1
Hepatitis B virus isolate SH1225-C12, complete genome	Hepatitis B virus	206	206	1	5e-53	98.32	3215	JX661486.1		Hepatitis B virus strain 1491.16, complete genome	Hepatitis B virus	159	159	1	2e-38	95.96	3101	KR014088.1
Hepatitis B virus strain 99.7, complete genome	Hepatitis B virus	206	206	1	5e-53	98.32	3214	KR013892.1		Hepatitis B virus strain 1368.13, complete genome	Hepatitis B virus	159	159	1	2e-38	95.96	3178	KR014042.1
Hepatitis B virus strain 99.41, complete genome	Hepatitis B virus	206	206	1	5e-53	98.32	3110	KR013890.1		Hepatitis B virus strain 327.5, complete genome	Hepatitis B virus	159	159	1	2e-38	95.96	3195	KR013910.1
Hepatitis B virus strain 99.4, complete genome	Hepatitis B virus	206	206	1	5e-53	98.32	3078	KR013889.1		Hepatitis B virus isolate G77, complete genome	Hepatitis B virus	159	159	1	2e-38	95.96	3195	JQ040150.1
Hepatitis B virus strain 99.36, complete genome	Hepatitis B virus	206	206	1	5e-53	98.32	3119	KR013888.1		Hepatitis B virus isolate 217, complete genome	Hepatitis B virus	159	159	1	2e-38	95.96	3195	JQ040136.1
Hepatitis B virus strain 99.34, complete genome	Hepatitis B virus	206	206	1	5e-53	98.32	3139	KR013887.1		Hepatitis B virus isolate S5.3, complete genome	Hepatitis B virus	159	159	1	2e-38	95.96	3084	EU916221.1
Hepatitis B virus strain 99.3, complete genome	Hepatitis B virus	206	206	1	5e-53	98.32	3152	KR013885.1		Hepatitis B virus isolate S5.2, complete genome	Hepatitis B virus	159	159	1	2e-38	95.96	3193	EU916220.1
Hepatitis B virus strain 99.24, complete genome	Hepatitis B virus	206	206	1	5e-53	98.32	3152	KR013883.1		Hepatitis B virus isolate S1556-2, complete genome	Hepatitis B virus	159	240	1	2e-38	95.96	3099	EU589338.1
Hepatitis B virus strain 99.2, complete genome	Hepatitis B virus	206	206	1	5e-53	98.32	3155	KR013882.1		Hepatitis B virus strain 1368.45, complete genome	Hepatitis B virus	158	158	1	2e-38	94.12	2949	KR014051.1
Hepatitis B virus strain 99.19, complete genome	Hepatitis B virus	206	206	1	5e-53	98.32	3156	KR013881.1		Hepatitis B virus strain 1368.27, complete genome	Hepatitis B virus	158	158	1	2e-38	94.12	2967	KR014045.1
Hepatitis B virus strain 99.15, complete genome	Hepatitis B virus	206	206	1	5e-53	98.32	3190	KR013880.1		Hepatitis B virus isolate KXY-C04, complete genome	Hepatitis B virus	157	157	1	6e-38	95	3162	KY470951.1
Hepatitis B virus strain 99.11, complete genome	Hepatitis B virus	206	206	1	5e-53	98.32	3216	KR013879.1		Hepatitis B virus isolate KXY-B05, complete genome	Hepatitis B virus	157	157	1	6e-38	95	3165	KY470949.1
Hepatitis B virus strain 99.1, complete genome	Hepatitis B virus	206	206	1	5e-53	98.32	3161	KR013878.1		Hepatitis B virus isolate KXY-8, complete genome	Hepatitis B virus	157	157	1	6e-38	95	3196	KY470944.1
Hepatitis B virus strain 593.2, complete genome	Hepatitis B virus	206	206	1	5e-53	98.32	3215	KR013818.1		Hepatitis B virus isolate KXY-4, complete genome	Hepatitis B virus	157	157	1	6e-38	95	3181	KY470943.1
Hepatitis B virus isolate JP-02, complete genome	Hepatitis B virus	206	206	1	5e-53	98.32	3215	KP017269.1		Hepatitis B virus isolate KXY-23, complete genome	Hepatitis B virus	157	157	1	6e-38	95	3196	KY470942.1
Hepatitis B virus isolate CH-02, complete genome	Hepatitis B virus	206	206	1	5e-53	98.32	3215	KM999991.1		Hepatitis B virus isolate KXY-21, complete genome	Hepatitis B virus	157	157	1	6e-38	95	3196	KY470941.1
Hepatitis B virus isolate BO17_058P1, complete genome	Hepatitis B virus	206	206	1	5e-53	98.32	3182	MZ097627.1		Hepatitis B virus isolate KXY-16, complete genome	Hepatitis B virus	157	157	1	6e-38	95	3181	KY470940.1
Hepatitis B virus isolate MY797212, complete genome	Hepatitis B virus	206	206	1	5e-53	98.32	3215	KJ803780.1		Hepatitis B virus isolate KXY-1, complete genome	Hepatitis B virus	157	157	1	6e-38	95	3181	KY470935.1
Hepatitis B virus isolate dww1105, complete genome	Hepatitis B virus	206	206	1	5e-53	98.32	3215	KC774457.1		Hepatitis B virus isolate 2-1, complete genome	Hepatitis B virus	157	157	1	6e-38	95	3072	AY217372.1
Hepatitis B virus isolate dww1087, complete genome	Hepatitis B virus	206	206	1	5e-53	98.32	3215	KC774454.1		Hepatitis B virus isolate BV-222, complete genome	Hepatitis B virus	156	156	1	6e-38	93.2	3166	GU563549.1
Hepatitis B virus isolate cww1039, complete genome	Hepatitis B virus	206	206	1	5e-53	98.32	3215	KC774253.1		Hepatitis B virus isolate S1.3, complete genome	Hepatitis B virus	155	155	1	2e-37	94.06	3195	EU916206.1
Hepatitis B virus isolate 506, complete genome	Hepatitis B virus	206	206	1	5e-53	98.32	3215	MK534586.1		Hepatitis B virus isolate S1.1, complete genome	Hepatitis B virus	155	155	1	2e-37	94.06	3111	EU916204.1
Hepatitis B virus isolate 505, complete genome	Hepatitis B virus	206	206	1	5e-53	98.32	3215	MK534585.1		Hepatitis B virus isolate I113-8, complete genome	Hepatitis B virus	154	154	1	2e-37	94.95	3195	KT991435.1
Hepatitis B virus isolate CC246-2007-Quasi-8, complete genome	Hepatitis B virus	206	206	1	5e-53	98.32	3215	MZ439444.1		Hepatitis B virus isolate I113-10, complete genome	Hepatitis B virus	154	154	1	2e-37	94.95	2757	KT991428.1
Hepatitis B virus isolate CC246-2004-Quasi-24, complete genome	Hepatitis B virus	206	206	1	5e-53	98.32	3215	MZ439430.1		Hepatitis B virus isolate KXY-B01, complete genome	Hepatitis B virus	152	152	1	7e-37	94	3195	KY470948.1
Hepatitis B virus isolate CC246-2004-Quasi-22, complete genome	Hepatitis B virus	206	206	1	5e-53	98.32	3215	MZ439428.1		Hepatitis B virus isolate KXY-A03, complete genome	Hepatitis B virus	152	152	1	7e-37	94	3196	KY470946.1
Hepatitis B virus isolate CC246-2004-Quasi-15, complete genome	Hepatitis B virus	206	206	1	5e-53	98.32	3215	MZ439421.1		Hepatitis B virus isolate KXY-12, complete genome	Hepatitis B virus	152	152	1	7e-37	94	3196	KY470938.1
Hepatitis B virus isolate CC246-2004-Quasi-7, complete genome	Hepatitis B virus	206	206	1	5e-53	98.32	3215	MZ439413.1		Hepatitis B virus strain 1491.15, complete genome	Hepatitis B virus	152	152	1	7e-37	95	3223	KR014087.1
Hepatitis B virus isolate CC246-2004-Quasi-6, complete genome	Hepatitis B virus	206	206	1	5e-53	98.32	3215	MZ439412.1		Hepatitis B virus strain 1491.11, complete genome	Hepatitis B virus	152	152	1	7e-37	95	3194	KR014085.1
Hepatitis B virus isolate cxa2075, complete genome	Hepatitis B virus	206	206	1	5e-53	98.32	3215	KC774330.1		Hepatitis B virus strain 1130.19a, complete genome	Hepatitis B virus	152	152	1	7e-37	94	3034	KR014001.1
Hepatitis B virus isolate cxa2057, complete genome	Hepatitis B virus	206	206	1	5e-53	98.32	3215	KC774323.1		Hepatitis B virus isolate G177, complete genome	Hepatitis B virus	152	152	1	7e-37	95	2934	JQ040153.1
Hepatitis B virus isolate cxa2052, complete genome	Hepatitis B virus	206	206	1	5e-53	98.32	3215	KC774321.1		Hepatitis B virus isolate Occult_HK534, complete genome	Hepatitis B virus	150	150	1	2e-36	93.07	3084	KJ410503.1
Hepatitis B virus isolate cxa2006, complete genome	Hepatitis B virus	206	206	1	5e-53	98.32	3215	KC774306.1		Hepatitis B virus strain 327.11, complete genome	Hepatitis B virus	150	150	1	8e-36	93.94	3181	KR013907.1
Hepatitis B virus isolate cxa1662, complete genome	Hepatitis B virus	206	206	1	5e-53	98.32	3215	KC774304.1		Hepatitis B virus isolate S2.3, complete genome	Hepatitis B virus	150	150	1	8e-36	93.94	3194	EU916209.1
Hepatitis B virus isolate cxa1650, complete genome	Hepatitis B virus	206	206	1	5e-53	98.32	3215	KC774302.1		Hepatitis B virus strain 468.17, complete genome	Hepatitis B virus	149	149	1	8e-36	92.16	3235	KR013931.1
Hepatitis B virus isolate cxa1602, complete genome	Hepatitis B virus	206	206	1	5e-53	98.32	3215	KC774300.1		Hepatitis B virus strain 1491.1, complete genome	Hepatitis B virus	148	148	1	3e-35	94	3223	KR014084.1
Hepatitis B virus isolate cxa1060, complete genome	Hepatitis B virus	206	206	1	5e-53	98.32	3215	KC774282.1		Hepatitis B virus isolate PG-22, complete genome	Hepatitis B virus	148	148	1	3e-35	88.18	3173	KF471651.1
Hepatitis B virus isolate clz2084, complete genome	Hepatitis B virus	206	206	1	5e-53	98.32	3215	KC774207.1		Hepatitis B virus DNA, complete genome, isolate: IstambulB24	Hepatitis B virus	148	148	1	3e-35	88.18	2966	AB674435.1
Hepatitis B virus genotype C DNA, complete genome, isolate: pBS-HBVC2_0500005-1.3G_mu-wt	hepatitis B virus genotype C	206	413	1	5e-53	98.32	4224	AB819616.1		Hepatitis B virus strain 1491.24, complete genome	Hepatitis B virus	147	147	1	3e-35	93.88	3194	KR014092.1
Hepatitis B virus genotype C DNA, complete genome, isolate: pBS-HBVC2_0500005-1.3G_mu-mu	hepatitis B virus genotype C	206	413	1	5e-53	98.32	4224	AB819615.1		Hepatitis B virus strain 1491.19, complete genome	Hepatitis B virus	147	147	1	3e-35	93.88	3176	KR014090.1
Hepatitis B virus isolate LDA399, complete genome	Hepatitis B virus	206	206	1	5e-53	98.32	3212	KF849725.1		Hepatitis B virus isolate SHB411, complete genome	Hepatitis B virus	147	147	1	3e-35	93.88	3194	KJ598686.1
Hepatitis B virus isolate 027_TI_Mil, complete genome	Hepatitis B virus	206	206	1	5e-53	98.32	3215	KF873535.1		Hepatitis B virus isolate SHB41, complete genome	Hepatitis B virus	147	147	1	3e-35	93.88	3194	KJ598679.1
Hepatitis B virus isolate 060_K_Laj, complete genome	Hepatitis B virus	206	206	1	5e-53	98.32	3101	KF873529.1		Hepatitis B virus isolate G182, complete genome	Hepatitis B virus	147	147	1	3e-35	93.88	3089	JQ040155.1
Hepatitis B virus isolate 026_K_Laj, complete genome	Hepatitis B virus	206	206	1	5e-53	98.32	3113	KF873528.1		Hepatitis B virus isolate 252-92-3, complete genome	Hepatitis B virus	147	147	1	3e-35	93.88	3176	EU872010.1
Hepatitis B virus isolate 015_WA_Gou, complete genome	Hepatitis B virus	206	206	1	5e-53	98.32	3215	KF873522.1		Hepatitis B virus (B4-HBVST1) complete genome sequence	Hepatitis B virus	147	147	1	3e-35	93.88	3194	D23680.1
Hepatitis B virus isolate HBV75 genotype D, complete genome	Hepatitis B virus	206	206	1	5e-53	98.32	3182	KC875333.1		Hepatitis B virus genotype C C171728 DNA, complete genome	hepatitis B virus genotype C	146	146	1	1e-34	93.07	3197	LC535925.1
Hepatitis B virus isolate HBV42 genotype D, complete genome	Hepatitis B virus	206	206	1	5e-53	98.32	3182	KC875332.1		Hepatitis B virus isolate D1_del, complete genome	Hepatitis B virus	146	146	1	1e-34	87.39	3174	KY382413.1
Hepatitis B virus isolate HBV88 genotype D, complete genome	Hepatitis B virus	206	206	1	5e-53	98.32	3182	KC875331.1		Hepatitis B virus strain 544.7a, complete genome	Hepatitis B virus	146	146	1	1e-34	87.39	3189	KR013966.1
Hepatitis B virus isolate HBV87 genotype D, complete genome	Hepatitis B virus	206	206	1	5e-53	98.32	3182	KC875330.1		Hepatitis B virus strain 544.4a, complete genome	Hepatitis B virus	146	146	1	1e-34	87.39	3189	KR013964.1
Hepatitis B virus isolate HBV90 genotype D, complete genome	Hepatitis B virus	206	206	1	5e-53	98.32	3182	KC875329.1		Hepatitis B virus strain 544.10a, complete genome	Hepatitis B virus	146	146	1	1e-34	87.39	3189	KR013960.1
Hepatitis B virus isolate HBV59 genotype D, complete genome	Hepatitis B virus	206	206	1	5e-53	98.32	3182	KC875324.1		Hepatitis B virus isolate M2, complete genome	Hepatitis B virus	146	146	1	1e-34	87.39	3174	KF584159.1
Hepatitis B virus isolate HBV53 genotype D, complete genome	Hepatitis B virus	206	206	1	5e-53	98.32	3182	KC875323.1		Hepatitis B virus isolate M1, complete genome	Hepatitis B virus	146	146	1	1e-34	87.39	3174	KF584158.1
Hepatitis B virus isolate HBV54 genotype D, complete genome	Hepatitis B virus	206	206	1	5e-53	98.32	3182	KC875322.1		Hepatitis B virus isolate WHMQR2, complete genome	Hepatitis B virus	146	146	1	1e-34	87.39	3104	JN257217.1
Hepatitis B virus isolate HBV31 genotype D, complete genome	Hepatitis B virus	206	206	1	5e-53	98.32	3182	KC875320.1		Hepatitis B virus isolate WHSOD1, complete genome	Hepatitis B virus	146	146	1	1e-34	87.39	3174	JN257198.1
Hepatitis B virus isolate HBV40 genotype D, complete genome	Hepatitis B virus	206	206	1	5e-53	98.32	3182	KC875318.1		Hepatitis B virus isolate WHABR2, complete genome	Hepatitis B virus	146	146	1	1e-34	87.39	3174	JN257197.1
Hepatitis B virus isolate QH1, complete genome	Hepatitis B virus	206	206	1	5e-53	98.32	3215	MT645059.1		Hepatitis B virus isolate WHWHD2, complete genome	Hepatitis B virus	146	146	1	1e-34	87.39	3174	JN257192.1
Hepatitis B virus isolate HB21, complete genome	Hepatitis B virus	206	206	1	5e-53	98.32	3215	MT645033.1		Hepatitis B virus isolate WHMJD2, complete genome	Hepatitis B virus	146	146	1	1e-34	87.39	3174	JN257180.1
Hepatitis B virus isolate CONTROL2, complete genome	Hepatitis B virus	206	206	1	5e-53	98.32	3215	JQ801495.1		Hepatitis B virus isolate WHOTH2, complete genome	Hepatitis B virus	146	146	1	1e-34	87.39	3174	JN257175.1
Hepatitis B virus isolate G67, complete genome	Hepatitis B virus	206	206	1	5e-53	98.32	3215	JQ040148.1		Hepatitis B virus isolate WHHMM2, complete genome	Hepatitis B virus	146	146	1	1e-34	87.39	3074	JN257168.1
Hepatitis B virus isolate 264, complete genome	Hepatitis B virus	206	206	1	5e-53	98.32	3146	JQ040143.1		Hepatitis B virus isolate WHRNA2, complete genome	Hepatitis B virus	146	146	1	1e-34	87.39	3143	JN257158.1
Hepatitis B virus isolate EN64_LC, complete genome	Hepatitis B virus	206	206	1	5e-53	98.32	3158	JN664948.1		Hepatitis B virus isolate WHJHM2, complete genome	Hepatitis B virus	146	146	1	1e-34	87.39	3174	JN257156.1
Hepatitis B virus isolate T2320_IC, complete genome	Hepatitis B virus	206	206	1	5e-53	98.32	3182	JN664919.1		Hepatitis B virus DNA, complete genome, isolate: MGL108F	Hepatitis B virus	146	146	1	1e-34	87.39	3137	AB270545.1
Hepatitis B virus isolate BG_107_2010, complete genome	Hepatitis B virus	201	201	1	2e-51	96.64	3182	MN310712.1		Hepatitis B virus DNA, complete genome, isolate: MGL215F	Hepatitis B virus	146	146	1	1e-34	87.39	3174	AB270544.1
Hepatitis B virus isolate CAX_130_2015, complete genome	Hepatitis B virus	201	201	1	2e-51	96.64	3182	MN310711.1		Hepatitis B virus DNA, complete genome, isolate:UK4	Hepatitis B virus	146	146	1	1e-34	87.39	3038	AB219532.1
Hepatitis B virus isolate BG_46_2010, complete genome	Hepatitis B virus	201	201	1	2e-51	96.64	3182	MN310709.1		Hepatitis B virus DNA, complete genome, isolate:UK3	Hepatitis B virus	146	146	1	1e-34	87.39	3107	AB219531.1
Hepatitis B virus isolate SK-02, complete genome	Hepatitis B virus	201	201	1	2e-51	96.64	3215	KP017270.1		Hepatitis B virus isolate KXY-A01, complete genome	Hepatitis B virus	143	143	1	4e-34	93	3196	KY470945.1
Hepatitis B virus isolate 055_WA_Oen, complete genome	Hepatitis B virus	201	201	1	2e-51	96.64	3215	KF873523.1		Hepatitis B virus strain #1958.21, complete genome	Hepatitis B virus	143	143	1	4e-34	87.27	3206	KR014097.1
Hepatitis B virus isolate 087_WA_Jab, complete genome	Hepatitis B virus	198	198	1	2e-50	95.8	3215	KU679941.1		Hepatitis B virus strain 1491.22, complete genome	Hepatitis B virus	143	143	1	4e-34	93	3133	KR014091.1
